# A novel loop-mediated isothermal amplification (LAMP) primer set for detecting the STY2879 gene of *Salmonella enterica* serovar Typhi in raw milk

**DOI:** 10.1101/2025.03.26.25324623

**Authors:** Hyuck-Jin Seo, Timothy E. Riedel

## Abstract

Milk-transmitted outbreaks remain a significant issue in low-income countries due to unhygienic practices. Currently, there are no known easily accessible and cheap diagnostic tests that can detect *Salmonella enterica* subsp. e*nterica* serovar Typhi, the causative agent of typhoid fever, in raw milk samples at high specificity, sensitivity, and speed without preprocessing. Using colorimetric loop-mediated isothermal amplification, we screened 15 novel and two previously published primer sets. We identified one novel primer set capable of detecting the STY2879 gene in as few as 2000 genomes of *Salmonella enterica* subsp. e*nterica* serovar Typhi in 2% diluted raw milk samples after a 30-minute incubation at 65° C. The colorimetric readout offers potential applications for on-site detection in remote and low-resource settings where *Salmonella enterica* subsp. e*nterica* serovar Typhi remains a public health concern.
