## Supplemental Materials for "A novel loop-mediated isothermal amplification (LAMP) primer set for detecting the STY2879 gene of *Salmonella enterica* serovar Typhi in raw milk"

### Sheet: Sheet1
	Table S1. Sequence of the STY2879 target gene segment used in this study. The native sequence was modified by the addition of two base pairs, in bold, and used as the target region for the design of 15 novel LAMP primer sets (Table S2) as well as the synthetic positive-control template for one of the two positive controls.
	Gene Name	STY2879
	Segment Used	ATTGGGCCAAATTGTTTGACGAGATGATCACATCATCCATACACACACACTTAGCTTGAGATCATGATGTTTGTTCAATCGGCGTAGTAAGCTACCAAAATAACTTTTATCTAAGCAGAGGGTTGCAAGTATTGGAGATTGAACAAAACCAAAAGGGAGGACATGCTTATGTGGACTATGGGACAAGTTTCTTACAGTTGAAAATGTTGAGATTTCCCGCGCTTGAGAATAGGTGAAGTAGCTCTTTAGATCACG
	Table S2. Primer sequences of 15 novel LAMP primer sets designed for the STY2879 target gene fragment, reported in the 5’ to 3’ direction.
		HJS-5	HJS-18	HJS-25	HJS-35	HJS-13-0	HJS-13-1	HJS-13-2	HJS-13-3	HJS-13-4	HJS-13-5	HJS-13-6	HJS-13-7	HJS-13-8	HJS-13-9	HJS-13-10
	F3	GCCAAATTGTTTGACGAGATG	TCATCCATACACACACACTT	ACACACACTTAGCTTGAGA	TCCATACACACACACTTAGC	GAGATGATCACATCATCCATAC	GAGATGATCACATCATCCATAC	GAGATGATCACATCATCCATAC	GAGATGATCACATCATCCATAC	GAGATGATCACATCATCCATAC	GAGATGATCACATCATCCATAC	GAGATGATCACATCATCCATAC	GAGATGATCACATCATCCATAC	GAGATGATCACATCATCCATAC	GAGATGATCACATCATCCATAC	GAGATGATCACATCATCCATAC
	B3	CTGTAAGAAACTTGTCCCATAG	TGATCTAAAGAGCTACTTCACC	GAGCTACTTCACCTATTCTCA	AGCTACTTCACCTATTCTCAAG	TATTCTCAAGCGCGGGAA	TATTCTCAAGCGCGGGAA	TATTCTCAAGCGCGGGAA	TATTCTCAAGCGCGGGAA	TATTCTCAAGCGCGGGAA	TATTCTCAAGCGCGGGAA	TATTCTCAAGCGCGGGAA	TATTCTCAAGCGCGGGAA	TATTCTCAAGCGCGGGAA	TATTCTCAAGCGCGGGAA	TATTCTCAAGCGCGGGAA
	FIP (F1c-F2)	GCTTACTACGCCGATTGAACAA-CATCATCCATACACACACACT	GCAACCCTCTGCTTAGATAAAAGTT-AGCTTGAGATCATGATGTTTGT	GCAACCCTCTGCTTAGATAAAAGT-CATGATGTTTGTTCAATCGGC	CAATACTTGCAACCCTCTGCT-TTCAATCGGCGTAGTAAGC	GCAACCCTCTGCTTAGATAAAAGTT-ACACACACTTAGCTTGAGATC	GCAACCCTCTGCTTAGATAAAAGTT-ACACACACTTAGCTTGAGATC	GCAACCCTCTGCTTAGATAAAAGTT-ACACACACTTAGCTTGAGATC	GCAACCCTCTGCTTAGATAAAAGTT-ACACACACTTAGCTTGAGATC	GCAACCCTCTGCTTAGATAAAAGTT-ACACACACTTAGCTTGAGATC	GCAACCCTCTGCTTAGATAAAAGTT-ACACACACTTAGCTTGAGATC	GCAACCCTCTGCTTAGATAAAAGTT-ACACACACTTAGCTTGAGATC	GCAACCCTCTGCTTAGATAAAAGTT-ACACACACTTAGCTTGAGATC	GCAACCCTCTGCTTAGATAAAAGTT-ACACACACTTAGCTTGAGATC	GCAACCCTCTGCTTAGATAAAAGTT-ACACACACTTAGCTTGAGATC	GCAACCCTCTGCTTAGATAAAAGTT-ACACACACTTAGCTTGAGATC
	BIP (B1c-B2)	AACTTTTATCTAAGCAGAGGGTTGC-CCACATAAGCATGTCCTCC	CAAAAGGGAGGACATGCTTATGT-TATTCTCAAGCGCGGGAA	TTGGAGATTGAACAAAACCAAAAGG-CATTTTCAACTGTAAGAAACTTGTC	AGATTGAACAAAACCAAAAGGGAGG-GGGAAATCTCAACATTTTCAACT	TTGGAGATTGAACAAAACCAAAAGG-CATTTTCAACTGTAAGAAACTTGTC	TTGGAGATTGAACAAAACCAAAAGG-CATTTTCAACTGTAAGAAACTTGTC	TTGGAGATTGAACAAAACCAAAAGG-CATTTTCAACTGTAAGAAACTTGTC	TTGGAGATTGAACAAAACCAAAAGG-CATTTTCAACTGTAAGAAACTTGTC	TTGGAGATTGAACAAAACCAAAAGG-CATTTTCAACTGTAAGAAACTTGTC	TTGGAGATTGAACAAAACCAAAAGG-CATTTTCAACTGTAAGAAACTTGTC	TTGGAGATTGAACAAAACCAAAAGG-CATTTTCAACTGTAAGAAACTTGTC	TTGGAGATTGAACAAAACCAAAAGG-CATTTTCAACTGTAAGAAACTTGTC	TTGGAGATTGAACAAAACCAAAAGG-CATTTTCAACTGTAAGAAACTTGTC	TTGGAGATTGAACAAAACCAAAAGG-CATTTTCAACTGTAAGAAACTTGTC	TTGGAGATTGAACAAAACCAAAAGG-CATTTTCAACTGTAAGAAACTTGTC
	LF	None	None	None	None	None	ACTACGCCGATTGAACAAACATCAT	ACTACGCCGATTGAACAAACATCAT	ACTACGCCGATTGAACAAACATCA	ACTACGCCGATTGAACAAACATCA	TACTACGCCGATTGAACAAACATCA	TACTACGCCGATTGAACAAACATCA	GCTTACTACGCCGATTGAACAAACA	GCTTACTACGCCGATTGAACAAACA	GCTTACTACGCCGATTGAACAAAC	GCTTACTACGCCGATTGAACAAAC
	LB	None	None	None	None	None	GAGGACATGCTTATGTGGACTATGG	AGGACATGCTTATGTGGACTATGG	GAGGACATGCTTATGTGGACTATGG	AGGACATGCTTATGTGGACTATGG	GAGGACATGCTTATGTGGACTATGG	AGGACATGCTTATGTGGACTATGG	GAGGACATGCTTATGTGGACTATGG	AGGACATGCTTATGTGGACTATGG	GAGGACATGCTTATGTGGACTATGG	AGGACATGCTTATGTGGACTATGG
	Table S3. BLASTN analysis of the F2-B2 region of the STY2879 target gene segment across complete S. Typhi genome assemblies, showing percent sequence identity for each strain.
	S. Typhi Strain Genome Assembly					Accession Number	Percent Identity (%)
	Salmonella enterica subsp. enterica serovar Typhi str. CT18, complete sequence					NC_003198.1	100
	Salmonella enterica subsp. enterica serovar Typhi strain 343078_256191 chromosome, complete genome					NZ_CP029959.1	100
	Salmonella enterica subsp. enterica serovar Typhi strain 343077_281186 chromosome, complete genome					NZ_CP029853.1	100
	Salmonella enterica subsp. enterica serovar Typhi strain 343077_212159 chromosome, complete genome					NZ_CP029870.1	100
	Salmonella enterica subsp. enterica serovar Typhi strain Entei chromosome, complete genome					NZ_CP085808.1	100
	Salmonella enterica subsp. enterica serovar Typhi strain Suicune chromosome, complete genome					NZ_CP085807.1	100
	Salmonella enterica subsp. enterica serovar Typhi strain MDUST348 chromosome 1, complete sequence					NZ_OU943338.1	100
	Salmonella enterica subsp. enterica serovar Typhi strain MDUST255 chromosome 1, complete sequence					NZ_OU943337.1	100
	Salmonella enterica subsp. enterica serovar Typhi strain MDUST305 chromosome 1, complete sequence					NZ_OU943336.1	100
	Salmonella enterica subsp. enterica serovar Typhi strain ISP2825 chromosome, complete genome					NZ_CP080960.1	100
	Salmonella enterica subsp. enterica serovar Typhi strain R19.2839 chromosome, complete genome					NZ_CP046429.1	100
	Salmonella enterica subsp. enterica serovar Typhi strain BT12236 chromosome, complete genome					NZ_CP189854.1	100
	Salmonella enterica subsp. enterica serovar Typhi str. Ty2 strain 4316STDY6559672 chromosome 1					NZ_LR590082.1	100
	Salmonella enterica subsp. enterica serovar Typhi str. Ty2 strain 4316STDY6559669 chromosome 1					NZ_LR590081.1	100
	Salmonella enterica subsp. enterica serovar Typhi isolate 4714STDY6831631 chromosome 1					NZ_LT882486.1	100
	Salmonella enterica subsp. enterica serovar Typhi strain B2288 chromosome, complete genome					NZ_CP178588.1	100
	Salmonella enterica subsp. enterica serovar Typhi strain 12013191 chromosome, complete genome					NZ_CP156169.1	100
	Salmonella enterica subsp. enterica serovar Typhi strain IPA_Ty_10_313 chromosome, complete genome					NZ_CP192517.1	100
	Salmonella enterica subsp. enterica serovar Typhi strain 05-8683 chromosome, complete genome					NZ_CP192515.1	100
	Salmonella enterica subsp. enterica serovar Typhi isolate E98_3139-sc-1927833 chromosome 1					NZ_LT905143.1	100
	Salmonella enterica subsp. enterica serovar Typhi strain ERL082356 chromosome 1					NZ_LT905140.1	100
	Salmonella enterica subsp. enterica serovar Typhi strain 2010-007898 chromosome 1					NZ_LT905139.1	100
	Salmonella enterica subsp. enterica serovar Typhi isolate 1554-sc-2165329 chromosome 1					NZ_LT905064.1	100
	Salmonella enterica subsp. enterica serovar Typhi isolate lupe_GEN0059-sc-1979081 chromosome 1					NZ_LT905063.1	100
	Salmonella enterica subsp. enterica serovar Typhi isolate 403Ty-sc-1979084 chromosome 1					NZ_LT905062.1	100
	Salmonella enterica subsp. enterica serovar Typhi strain WGS1146 chromosome, complete genome					NZ_CP040575.1	100
	Salmonella enterica subsp. enterica serovar Typhi strain 2CTRGujarat chromosome, complete genome					NZ_CP173296.1	100
	Salmonella enterica subsp. enterica serovar Typhi strain LXYSH chromosome, complete genome					NZ_CP030936.1	100
	Salmonella enterica subsp. enterica serovar Typhi strain 343078_223175 chromosome, complete genome					NZ_CP029964.1	100
	Salmonella enterica subsp. enterica serovar Typhi strain 343077_285138 chromosome, complete genome					NZ_CP029858.1	100
	Salmonella enterica subsp. enterica serovar Typhi strain 343077_278127 chromosome, complete genome					NZ_CP029863.1	100
	Salmonella enterica subsp. enterica serovar Typhi strain 311189_217186 chromosome, complete genome					NZ_CP029646.1	100
	Salmonella enterica subsp. enterica serovar Typhi strain 311189_201186 chromosome, complete genome					NZ_CP029958.1	100
	Salmonella enterica subsp. enterica serovar Typhi strain 311189_218186 chromosome, complete genome					NZ_CP029925.1	100
	Salmonella enterica subsp. enterica serovar Typhi strain 343078_273110 chromosome, complete genome					NZ_CP029846.1	100
	Salmonella enterica subsp. enterica serovar Typhi strain 343078_251131 chromosome, complete genome					NZ_CP029960.1	100
	Salmonella enterica subsp. enterica serovar Typhi strain 343078_228140 chromosome, complete genome					NZ_CP029962.1	100
	Salmonella enterica subsp. enterica serovar Typhi strain 343078_211126 chromosome, complete genome					NZ_CP029848.1	100
	Salmonella enterica subsp. enterica serovar Typhi strain 343078_203125 chromosome, complete genome					NZ_CP029850.1	100
	Salmonella enterica subsp. enterica serovar Typhi strain 343078_201101 chromosome, complete genome					NZ_CP029852.1	100
	Salmonella enterica subsp. enterica serovar Typhi strain 343077_292148 chromosome, complete genome					NZ_CP029855.1	100
	Salmonella enterica subsp. enterica serovar Typhi strain 343077_286126 chromosome, complete genome					NZ_CP029856.1	100
	Salmonella enterica subsp. enterica serovar Typhi strain 343077_267164 chromosome, complete genome					NZ_CP029906.1	100
	Salmonella enterica subsp. enterica serovar Typhi strain 343077_260153 chromosome, complete genome					NZ_CP029861.1	100
	Salmonella enterica subsp. enterica serovar Typhi strain 343077_228157 chromosome, complete genome					NZ_CP029864.1	100
	Salmonella enterica subsp. enterica serovar Typhi strain 343077_215174 chromosome, complete genome					NZ_CP029868.1	100
	Salmonella enterica subsp. enterica serovar Typhi strain 343077_214135 chromosome, complete genome					NZ_CP029872.1	100
	Salmonella enterica subsp. enterica serovar Typhi strain 343077_213147 chromosome, complete genome					NZ_CP029897.1	100
	Salmonella enterica subsp. enterica serovar Typhi strain 343077_212138 chromosome, complete genome					NZ_CP029919.1	100
	Salmonella enterica subsp. enterica serovar Typhi strain 343077_211171 chromosome, complete genome					NZ_CP029873.1	100
	Salmonella enterica subsp. enterica serovar Typhi strain 343076_294172 chromosome, complete genome					NZ_CP029888.1	100
	Salmonella enterica subsp. enterica serovar Typhi strain 343076_269157 chromosome, complete genome					NZ_CP029881.1	100
	Salmonella enterica subsp. enterica serovar Typhi strain 343076_253155 chromosome, complete genome					NZ_CP029890.1	100
	Salmonella enterica subsp. enterica serovar Typhi strain 343076_252143 chromosome, complete genome					NZ_CP029892.1	100
	Salmonella enterica subsp. enterica serovar Typhi strain 343076_248190 chromosome, complete genome					NZ_CP029882.1	100
	Salmonella enterica subsp. enterica serovar Typhi strain 343076_241106 chromosome, complete genome					NZ_CP029899.1	100
	Salmonella enterica subsp. enterica serovar Typhi strain 343076_227128 chromosome, complete genome					NZ_CP029875.1	100
	Salmonella enterica subsp. enterica serovar Typhi strain 343076_217103 chromosome, complete genome					NZ_CP029914.1	100
	Salmonella enterica subsp. enterica serovar Typhi strain 343076_202113 chromosome, complete genome					NZ_CP029915.1	100
	Salmonella enterica subsp. enterica serovar Typhi strain 311189_291186 chromosome, complete genome					NZ_CP029894.1	100
	Salmonella enterica subsp. enterica serovar Typhi strain 311189_269186 chromosome, complete genome					NZ_CP029922.1	100
	Salmonella enterica subsp. enterica serovar Typhi strain 311189_268186 chromosome, complete genome					NZ_CP029883.1	100
	Salmonella enterica subsp. enterica serovar Typhi strain 311189_256186 chromosome, complete genome					NZ_CP029917.1	100
	Salmonella enterica subsp. enterica serovar Typhi strain 311189_255186 chromosome, complete genome					NZ_CP029885.1	100
	Salmonella enterica subsp. enterica serovar Typhi strain 311189_252186 chromosome, complete genome					NZ_CP029896.1	100
	Salmonella enterica subsp. enterica serovar Typhi strain 311189_231186 chromosome, complete genome					NZ_CP029904.1	100
	Salmonella enterica subsp. enterica serovar Typhi strain 311189_224186 chromosome, complete genome					NZ_CP029878.1	100
	Salmonella enterica subsp. enterica serovar Typhi strain 311189_223186 chromosome, complete genome					NZ_CP029880.1	100
	Salmonella enterica subsp. enterica serovar Typhi strain 311189_222186 chromosome, complete genome					NZ_CP029909.1	100
	Salmonella enterica subsp. enterica serovar Typhi strain 311189_221186 chromosome, complete genome					NZ_CP029923.1	100
	Salmonella enterica subsp. enterica serovar Typhi strain 311189_219186 chromosome, complete genome					NZ_CP029911.1	100
	Salmonella enterica subsp. enterica serovar Typhi strain 311189_217103 chromosome, complete genome					NZ_CP029927.1	100
	Salmonella enterica subsp. enterica serovar Typhi strain 311189_216103 chromosome, complete genome					NZ_CP029928.1	100
	Salmonella enterica subsp. enterica serovar Typhi strain 311189_214186 chromosome, complete genome					NZ_CP029933.1	100
	Salmonella enterica subsp. enterica serovar Typhi strain 311189_212186 chromosome, complete genome					NZ_CP029944.1	100
	Salmonella enterica subsp. enterica serovar Typhi strain 311189_210186 chromosome, complete genome					NZ_CP029946.1	100
	Salmonella enterica subsp. enterica serovar Typhi strain 311189_209186 chromosome, complete genome					NZ_CP029952.1	100
	Salmonella enterica subsp. enterica serovar Typhi strain 311189_208103 chromosome, complete genome					NZ_CP029932.1	100
	Salmonella enterica subsp. enterica serovar Typhi strain 311189_204186 chromosome, complete genome					NZ_CP029954.1	100
	Salmonella enterica subsp. enterica serovar Typhi strain 311189_203186 chromosome, complete genome					NZ_CP029942.1	100
	Salmonella enterica subsp. enterica serovar Typhi strain 311189_202186 chromosome, complete genome					NZ_CP029956.1	100
	Salmonella enterica subsp. enterica serovar Typhi strain 343077_228140 chromosome, complete genome					NZ_CP029866.1	100
	Salmonella enterica subsp. enterica serovar Typhi strain 343077_214162 chromosome, complete genome					NZ_CP029862.1	100
	Salmonella enterica subsp. enterica serovar Typhi strain 343076_249107 chromosome, complete genome					NZ_CP029913.1	100
	Salmonella enterica subsp. enterica serovar Typhi strain 343076_232188 chromosome, complete genome					NZ_CP029900.1	100
	Salmonella enterica subsp. enterica serovar Typhi strain 311189_282186 chromosome, complete genome					NZ_CP029920.1	100
	Salmonella enterica subsp. enterica serovar Typhi strain 311189_268103 chromosome, complete genome					NZ_CP029902.1	100
	Salmonella enterica subsp. enterica serovar Typhi strain 311189_232103 chromosome, complete genome					NZ_CP029918.1	100
	Salmonella enterica subsp. enterica serovar Typhi strain 311189_220186 chromosome, complete genome					NZ_CP029886.1	100
	Salmonella enterica subsp. enterica serovar Typhi strain 311189_215186 chromosome, complete genome					NZ_CP029930.1	100
	Salmonella enterica subsp. enterica serovar Typhi strain 311189_213186 chromosome, complete genome					NZ_CP029936.1	100
	Salmonella enterica subsp. enterica serovar Typhi strain 311189_211186 chromosome, complete genome					NZ_CP029945.1	100
	Salmonella enterica subsp. enterica serovar Typhi strain 311189_208186 chromosome, complete genome					NZ_CP029949.1	100
	Salmonella enterica subsp. enterica serovar Typhi strain 311189_207186 chromosome, complete genome					NZ_CP029938.1	100
	Salmonella enterica subsp. enterica serovar Typhi strain 311189_205186 chromosome, complete genome					NZ_CP029950.1	100
	Salmonella enterica subsp. enterica serovar Typhi strain B666 chromosome, complete genome					NZ_CP066293.1	100
	Salmonella enterica subsp. enterica serovar Typhi str. Ty21a, complete sequence					NC_021176.1	100
	Salmonella enterica subsp. enterica serovar Typhi strain 154_NSRL chromosome, complete genome					NZ_CP169078.1	100
	Salmonella enterica subsp. enterica serovar Typhi strain Ty21a chromosome, complete genome					NZ_CP023975.1	100
	Salmonella enterica subsp. enterica serovar Typhi strain 343077_255118 chromosome, complete genome					NZ_CP029907.1	100
	Salmonella enterica subsp. enterica serovar Typhi strain 311189_239103 chromosome, complete genome					NZ_CP029908.1	100
	Salmonella enterica subsp. enterica serovar Typhi strain 311189_206186 chromosome, complete genome					NZ_CP029940.1	100
	Salmonella enterica subsp. enterica serovar Typhi isolate GIMC1200:Salty24446_2017 chromosome, complete genome					NZ_CP180528.1	100
	Salmonella enterica subsp. enterica serovar Typhi isolate GIMC1999:Salty24446_1972 chromosome, complete genome					NZ_CP180527.1	100
	Salmonella enterica subsp. enterica serovar Typhi strain 100302 chromosome, complete genome					NZ_CP168962.1	100
	Salmonella enterica subsp. enterica serovar Typhi strain 1CTRMumbai chromosome, complete genome					NZ_CP173312.1	100
	Salmonella enterica subsp. enterica serovar Typhi strain 11_1036 chromosome, complete genome					NZ_CP173292.1	100
	Salmonella enterica subsp. enterica serovar Typhi strain Toprani chromosome, complete genome					NZ_CP173288.1	100
	Salmonella enterica subsp. enterica serovar Typhi strain BKQT8S chromosome, complete genome					NZ_CP160061.1	100
	Salmonella enterica subsp. enterica serovar Typhi strain BKQU3X chromosome, complete genome					NZ_CP160063.1	100
	Salmonella enterica subsp. enterica serovar Typhi strain A58390 chromosome, complete genome					NZ_CP160059.1	100
	Salmonella enterica subsp. enterica serovar Typhi strain 1017142 chromosome, complete genome					NZ_CP160102.1	100
	Salmonella enterica subsp. enterica serovar Typhi strain S3 chromosome, complete genome					NZ_CP118537.1	100
	Salmonella enterica subsp. enterica serovar Typhi strain S7 chromosome, complete genome					NZ_CP118536.1	100
	Salmonella enterica subsp. enterica serovar Typhi isolate ISP_03_07467_SGB110-sc-1979083 chromosome 1					NZ_LT905060.1	100
	Salmonella enterica subsp. enterica serovar Typhi strain S1 chromosome, complete genome					NZ_CP117294.1	100
	Salmonella enterica subsp. enterica serovar Typhi strain S2 chromosome, complete genome					NZ_CP117293.1	100
	Salmonella enterica subsp. enterica serovar Typhi strain S4 chromosome, complete genome					NZ_CP117292.1	100
	Salmonella enterica subsp. enterica serovar Typhi strain S5 chromosome, complete genome					NZ_CP117291.1	100
	Salmonella enterica subsp. enterica serovar Typhi strain S6 chromosome, complete genome					NZ_CP117290.1	100
	Salmonella enterica subsp. enterica serovar Typhi str. P-stx-12, complete sequence					NC_016832.1	100
	Salmonella enterica subsp. enterica serovar Typhi strain 2027-2019_CO_04_Copr1 chromosome, complete genome					NZ_CP120392.1	100
	Salmonella enterica subsp. enterica serovar Typhi strain 2027-2019_CI chromosome, complete genome					NZ_CP120394.1	100
	Salmonella enterica subsp. enterica serovar Typhi strain 1698-2017_CO_06 chromosome, complete genome					NZ_CP120393.1	100
	Salmonella enterica subsp. enterica serovar Typhi strain 1698-2017_CI chromosome, complete genome					NZ_CP120395.1	100
	Salmonella enterica subsp. enterica serovar Typhi strain 1521-2017_CO_04 chromosome, complete genome					NZ_CP120396.1	100
	Salmonella enterica subsp. enterica serovar Typhi strain 1521-2017_CI chromosome, complete genome					NZ_CP120397.1	100
	Salmonella enterica subsp. enterica serovar Typhi strain 424-2019_CI chromosome, complete genome					NZ_CP120398.1	100
	Salmonella enterica subsp. enterica serovar Typhi strain 314-2017_CO_03 chromosome, complete genome					NZ_CP120399.1	100
	Salmonella enterica subsp. enterica serovar Typhi strain PM016/13 chromosome, complete genome					NZ_CP012091.1	100
	Salmonella enterica subsp. enterica serovar Typhi strain BRD948 chromosome 1					NZ_OW707734.1	100
	Salmonella enterica subsp. enterica serovar Typhi strain BRD948 chromosome 1					NZ_OW706648.1	100
	Salmonella enterica subsp. enterica serovar Typhi strain BRD948 chromosome 1					NZ_OW706512.1	100
	Salmonella enterica subsp. enterica serovar Typhi strain BRD948 chromosome 1					NZ_OW704627.1	100
	Salmonella enterica subsp. enterica serovar Typhi strain BRD948 chromosome 1					NZ_OW704291.1	100
	Salmonella enterica subsp. enterica serovar Typhi str. Ty2, complete sequence					NC_004631.1	100
	Salmonella enterica subsp. enterica serovar Typhi strain CMCST_CEPR_1 chromosome, complete genome					CP053702.1	100
	Salmonella enterica subsp. enterica serovar Typhi strain 2018K-0756 chromosome, complete genome					CP044007.1	100
	Salmonella enterica subsp. enterica serovar Typhi strain OVG_041 genome assembly, chromosome: 1					LT905141.1	100
	Salmonella enterica subsp. enterica serovar Typhi strain 1036491 genome assembly, chromosome: 1					LT904885.1	100
	Salmonella enterica subsp. enterica serovar Typhi strain 11 chromosome, complete genome					CP141260.1	100
	Salmonella enterica subsp. enterica serovar Typhi strain 681355 chromosome, complete genome					CP083411.1	100
	Salmonella enterica subsp. enterica serovar Typhi strain ERL072973 genome assembly, chromosome: 1					LT904777.2	100
	Salmonella enterica subsp. enterica serovar Typhi strain CFSAN001004 chromosome, complete genome					CP074603.1	100
	Salmonella enterica subsp. enterica serovar Typhi strain SGB90 chromosome 1					NZ_LT904870.1	100
	Salmonella enterica subsp. enterica serovar Typhi strain ty3-243 genome assembly, chromosome: 2					NZ_LT905090.1	100
	Salmonella enterica subsp. enterica serovar Typhi strain ERL024120 chromosome 1					NZ_LT905088.1	100
	Salmonella enterica subsp. enterica serovar Typhi strain M223 chromosome 1					NZ_LT904854.1	100
	Salmonella enterica subsp. enterica serovar Typhi strain H12ESR00394-001A chromosome 1					NZ_LT904890.1	100
	Salmonella enterica subsp. enterica serovar Typhi strain ERL034151 chromosome 1					NZ_LT904867.1	100
	Salmonella enterica subsp. enterica serovar Typhi strain 76-1292 chromosome 1					NZ_LT904887.1	100
	Salmonella enterica subsp. enterica serovar Typhi strain H12ESR04734-001A chromosome 1					NZ_LT904868.1	100
	Salmonella enterica subsp. enterica serovar Typhi strain ERL052042 chromosome 1					NZ_LT904869.1	100
	Salmonella enterica subsp. enterica serovar Typhi strain ERL041834 chromosome 1					NZ_LT904884.1	100
	Salmonella enterica subsp. enterica serovar Typhi strain ERL114000 chromosome 1					NZ_LT904876.1	100
	Salmonella enterica subsp. enterica serovar Typhi strain 1553 genome assembly, chromosome: 1					NZ_LT904871.1	100
	Salmonella enterica subsp. enterica serovar Typhi strain 129-0238-M genome assembly, chromosome: 1					NZ_LT904888.1	100
	Salmonella enterica subsp. enterica serovar Typhi strain H12ESR00755-001A chromosome 1					NZ_LT905142.1	100
	Salmonella enterica subsp. enterica serovar Typhi strain 1016889 genome assembly, chromosome: 1					NZ_LT904893.1	100
	Salmonella enterica subsp. enterica serovar Typhi strain ERL103914 chromosome 1					NZ_LT904883.1	100
	Salmonella enterica subsp. enterica serovar Typhi strain ty3-193 genome assembly, chromosome: 1					NZ_LT904878.1	100
	Salmonella enterica subsp. enterica serovar Typhi strain UI2120 genome assembly, chromosome: 1					NZ_LT904881.1	100
	Salmonella enterica subsp. enterica serovar Typhi strain SGB92 chromosome 1					NZ_LT904877.1	100
	Salmonella enterica subsp. enterica serovar Typhi strain ERL12960 genome assembly, chromosome: 1					NZ_LT904894.1	100
	Salmonella enterica subsp. enterica serovar Typhi strain ERL024919 chromosome 1					NZ_LT904875.1	100
	Salmonella enterica subsp. enterica serovar Typhi strain 80-2002 chromosome 1					NZ_LT904891.1	100
	Salmonella enterica subsp. enterica serovar Typhi strain SGB89 chromosome 1					NZ_LT904882.1	100
	Salmonella enterica subsp. enterica serovar Typhi strain SGB82 chromosome 1					NZ_LT904886.1	100
	Salmonella enterica subsp. enterica serovar Typhi strain TY585 genome assembly, chromosome: 1					NZ_LT904852.1	100
	Salmonella enterica subsp. enterica serovar Typhi strain ERL11909 chromosome 1					NZ_LT904872.1	100
	Salmonella enterica subsp. enterica serovar Typhi strain ERL12148 genome assembly, chromosome: 1					NZ_LT883153.1	100
	Salmonella enterica subsp. enterica serovar Typhi strain B/SF/13/03/195 chromosome, complete genome					NZ_CP012151.1	100
